# Evaluation of Bayesian Point-Based System on the Variant Classification of Hereditary Cancer Predisposition Genes

**DOI:** 10.1101/2024.03.04.24303679

**Authors:** Mohammad K. Eldomery, Jamie L. Maciaszek, Taylor Cain, Victor Pastor Loyola, Suraj Sarvode Mothi, David A. Wheeler, Li Tang, Lu Wang, Jeffery M. Klco, Patrick R. Blackburn

## Abstract

**Purpose:** To assess the differences in variant classifications using the ACMG/AMP 2015 guidelines and the Bayesian point-based classification system (here referred to as the point system) in 115 hereditary cancer predisposition genes and explore the utility of the point system in variant sub-tiering.

**Methods:** Germline variant classifications for 721 pediatric patients from an in-house panel were retrospectively evaluated using the two scoring systems.

**Results:** 2376 unique variants were identified. The point system exhibited a lower rate of unique variants of uncertain significance (VUS) of ∼15% compared to ∼36% using the ACMG/AMP 2015 guidelines (p-value < 0.001). This reduction is attributed to the classification of variants as likely benign with one benign supporting evidence (∼12%) or one benign strong evidence (∼4%) using the point system. In addition, the point system resolves conflicting criteria/evidence not recognized by the ACMG/AMP 2015 guidelines (∼5%). Sub-tiering unique VUS calls by the point system indicates ∼11.5% were VUS-Low (0-1 points), while the remaining ∼3.5% were VUS-Mid (2-3 points) and VUS-High (4-5 points).

**Conclusion:** The point system reduces the VUS rate and facilitates sub-tiering. Future large-scale studies are warranted to explore the impact of the point system on improving VUS reporting and/or VUS clinical management.
