## Supplementary Table 1 for "Evaluation of Bayesian Point-Based System on the Variant Classification of Hereditary Cancer Predisposition Genes"

### Sheet: Sheet1
Gene Symbol	Mode of Inheritance	OMIM	MANE Select	MANE Plus Clinical	Refseq	SJ Preferred
AIP	AD	102200	NM_003977		NM_001302959	NM_003977
ALK	AD	613014	NM_004304		NM_004304	NM_004304
AMER1	XLD		NM_152424		NM_152424	NM_152424
ANKRD26	AD	188000	NM_014915		NM_014915	NM_014915
APC	AD	175100	NM_000038		NM_000038	NM_000038
ATM	AR;AD	208900	NM_000051		NM_000051	NM_000051
AXIN2	AD		NM_004655		NM_004655	NM_004655
BAP1	AD		NM_004656		NM_004656	NM_004656
BARD1	AD	114480	NM_000465		NM_000465	NM_000465
BLM	AR	210900	NM_000057		NM_000057	NM_000057
BMPR1A	AD		NM_004329		NM_004329	NM_004329
BRAF	AD	613706	NM_004333	NM_001374258.1	NM_004333	NM_004333
BRCA1	AD;AR	604370	NM_007294		NM_007294	NM_007294
BRCA2	AD;AR	612555	NM_000059		NM_000059	NM_000059
BRIP1	AD;AR	609054	NM_032043		NM_032043	NM_032043
BUB1B	AR		NM_001211		NM_001211	NM_001211
CBL	AD	613563	NM_005188		NM_005188	NM_005188
CDC73	AD		NM_024529		NM_024529	NM_024529
CDH1	AD	137215	NM_004360		NM_004360	NM_004360
CDK4	AD		NM_000075		NM_000075	NM_000075
CDKN1B	AD		NM_004064		NM_004064	NM_004064
CDKN1C	AD	130650	NM_001122630		NM_000076	NM_000076
CDKN2A	AD		NM_000077	NM_058195.4	NM_000077	NM_000077
CEBPA	AD		NM_004364		NM_004364	NM_004364
CHEK2	AD		NM_007194		NM_001005735	NM_007194
CTR9	AD		NM_014633		NM_014633	NM_014633
DDX41	AD		NM_016222		NM_016222	NM_016222
DICER1	AD	601200	NM_177438		NM_030621	NM_177438
DKC1	XLR	305000	NM_001363		NM_001363	NM_001363
ELP1	AD;AR	155255	NM_003640		NM_001318360	NM_003640
EPCAM	AD		NM_002354		NM_002354	NM_002354
ERCC4	AR	278760	NM_005236		NM_005236	NM_005236
ETV6	AD		NM_001987		NM_001987	NM_001987
EXT1	AD	133700	NM_000127		NM_000127	NM_000127
EXT2	AD	133701	NM_207122		NM_000401	NM_000401
FANCA	AR	227650	NM_000135		NM_000135	NM_000135
FANCC	AR	227645	NM_000136		NM_000136	NM_000136
FANCG	AR	614082	NM_004629		NM_004629	NM_004629
FH	AD	150800	NM_000143		NM_000143	NM_000143
FLCN	AD	135150	NM_144997		NM_144606	NM_144997
GATA2	AD		NM_032638		NM_032638	NM_001145661
GPR161	AD		NM_001375883		NM_007369	NM_153832
GREM1	AD		NM_013372		NM_013372	NM_013372
HRAS	AD		NM_005343	NM_176795.5	NM_176795	NM_005343
IKZF1	AD		NM_006060		NM_006060	NM_006060
KIF1B	AD		NM_001365951		NM_001365951	NM_015074
KIT	AD	606764	NM_000222		NM_000222	NM_000222
KRAS	AD		NM_004985		NM_033360	NM_033360
LZTR1	AD;AR		NM_006767		NM_006767	NM_006767
MAP2K1	AD	615279	NM_002755		NM_002755	NM_002755
MAP2K2	AD		NM_030662		NM_030662	NM_030662
MAX	AD		NM_002382		NM_197957	NM_002382
MEN1	AD	131100	NM_001370259		NM_000244	NM_130799
MET	AD		NM_000245		NM_000245	NM_001127500
MITF	AD		NM_001354604	NM_000248	NM_198159	NM_198159
MLH1	AD;AR		NM_000249		NM_000249	NM_000249
MSH2	AD;AR		NM_000251		NM_000251	NM_000251
MSH3	AR	617100	NM_002439		NM_002439	NM_002439
MSH6	AD;AR		NM_000179		NM_000179	NM_000179
MUTYH	AR;AD	608456	NM_001048174		NM_012222	NM_001128425
NBN	AR;AD		NM_002485		NM_001024688	NM_002485
NF1	AD	162200	NM_001042492		NM_000267	NM_000267
NF2	AD		NM_000268		NM_000268	NM_000268
NRAS	AD		NM_002524		NM_002524	NM_002524
NTHL1	AR	616415	NM_002528		NM_002528	NM_002528
PALB2	AD;AR		NM_024675		NM_024675	NM_024675
PAX5	AD		NM_016734		NM_001280547	NM_016734
PDGFRA	AD		NM_006206		NM_006206	NM_006206
PHOX2B	AD	603851	NM_003924		NM_003924	NM_003924
PMS2	AD;AR		NM_000535		NM_000535	NM_000535
POLD1	AD	612591	NM_002691		NM_001256849	NM_002691
POLE	AD;AR	615083	NM_006231		NM_006231	NM_006231
POT1	AD		NM_015450		NM_001042594	NM_015450
PRKAR1A	AD		NM_002734		NM_001276289	NM_002734
PTCH1	AD	109400	NM_000264	NM_001083603.3	NM_000264	NM_000264
PTCH2	AD	109400	NM_003738		NM_003738	NM_003738
PTEN	AD		NM_000314		NM_000314	NM_000314
PTPN11	AD		NM_002834		NM_001330437	NM_002834
RAD51C	AD		NM_058216		NM_058216	NM_058216
RAD51D	AD		NM_002878		NM_002878	NM_002878
RAF1	AD		NM_002880		NM_002880	NM_002880
RB1	AD	180200	NM_000321		NM_000321	NM_000321
RECQL4	AR		NM_004260		NM_004260	NM_004260
REST	AD	616806	NM_005612		NM_005612	NM_005612
RET	AD		NM_020975		NM_020975	NM_020630
RIT1	AD	615355	NM_006912		NM_006912	NM_006912
RRAS	AD		NM_006270		NM_006270	NM_006270
RUNX1	AD		NM_001754		NM_001001890	NM_001754
SAMD9	AD		NM_017654		NM_017654	NM_017654
SAMD9L	AD	159550	NM_152703		NM_152703	NM_152703
SDHA	AD	614165	NM_004168		NM_004168	NM_004168
SDHAF2	AD	601650	NM_017841		NM_017841	NM_017841
SDHB	AD	115310	NM_003000		NM_003000	NM_003000
SDHC	AD		NM_003001		NM_003001	NM_003001
SDHD	AD		NM_003002		NM_003002	NM_003002
SH2D1A	XLR		NM_002351		NM_002351	NM_002351
SHOC2	AD		NM_007373		NM_007373	NM_007373
SMAD4	AD		NM_005359		NM_005359	NM_005359
SMARCA4	AD	613325	NM_003072	NM_001387283	NM_003072	NM_001128849
SMARCB1	AD		NM_003073		NM_003073	NM_003073
SMARCE1	AD		NM_003079		NM_003079	NM_003079
SOS1	AD	610733	NM_005633		NM_005633	NM_005633
SOS2	AD	616559	NM_006939		NM_006939	NM_006939
SPRED1	AD	611431	NM_152594		NM_152594	NM_152594
STK11	AD		NM_000455		NM_000455	NM_000455
SUFU	AD		NM_016169		NM_016169	NM_016169
TERC	AD	127550			NR_001566	NR_001566
TERT	AR;AD	613989	NM_198253		NM_001193376	NM_198253
TMEM127	AD	171300	NM_017849		NM_017849	NM_017849
TP53	AD	151623	NM_000546		NM_000546	NM_000546
TRIM28	AD		NM_005762		NM_005762	NM_005762
TSC1	AD	191100	NM_000368		NM_000368	NM_000368
TSC2	AD	613254	NM_000548		NM_000548	NM_000548
VHL	AD		NM_000551		NM_000551	NM_000551
WT1	AD		NM_024426		NM_000378	NM_000378
