## Supplementary Table 2 for "Evaluation of Bayesian Point-Based System on the Variant Classification of Hereditary Cancer Predisposition Genes"

### Sheet: Sheet1
	Supplementary Table 2: Chi-square test
	ACMG/AMP 2015	Point System	Chi-square test	P-value
Uncertain Significance	859 (36%)	354 (15%)	283.27	<0.001
Other Categories€	1517 (64%)	2022 (85%)
€ Comprises of Benign, Likely Benign, Likely Pathogenic and Pathogenic
Percentage was rounded to closest integer
